# Novel type 1 diabetes polygenic scores improve identification of type 1 diabetes in diverse populations

**DOI:** 10.64898/2026.09.04.26361335

**Authors:** Stella Nam, Raymond J. Kreienkamp, Jiang Li, Ravi Mandla, Huy Tran, Katherine Taylor, Maheak Vora, Alicia Huerta-Chagoya, Jun Wei, Ashley J. Mulford, Alan R. Sanders, Jianfeng Xu, Liana K. Billings, Bogdan Pasaniuc, David J. Carey, Uyenlinh L. Mirshahi, Jose C. Florez, Alisa K. Manning, Josep M. Mercader, Miriam S. Udler, Aaron J. Deutsch

## Abstract

Most polygenic scores (PS) for type 1 diabetes were developed using European (EUR) ancestry datasets, limiting performance in non-European (non-EUR) populations. We evaluated novel type 1 diabetes PS across diverse populations to assess whether newer models improve prediction in underrepresented populations. Seven type 1 diabetes PS (T1D GRS2, T1D GRS2′, T1D GRS_HLA_, T1GRS, TA-PS, TA-PS (S), T1D MAPS) were evaluated in All of Us and Mass General Brigham Biobank. Predictive performance was assessed using the area under the receiver operating characteristic curve (AUC). T1D GRS2 and T1D MAPS showed the highest AUC in All of Us, while other scores demonstrated comparatively lower performance. These highest-performing scores were then evaluated in a meta-analysis across three additional biobanks (Genomic Health Initiative at Endeavor Health, Penn Medicine BioBank, Geisinger MyCode). Among 2,782 individuals with type 1 diabetes and 546,577 controls, T1D MAPS showed comparable performance to T1D GRS2 in EUR populations but significantly improved discrimination in non-EUR populations (meta-analysis ΔAUC=0.049, *p*=1.7×10^−7^). Overall, T1D MAPS improves prediction in non-EUR populations, highlighting the importance of multi-ancestry approaches for equitable genetic risk prediction. These findings could inform precision medicine in diverse populations.

---

Type 1 diabetes is a complex disease influenced by environmental and genetic factors, with heritability estimated over 50% [1]. Polygenic scores (PS), which integrate risk variants across the genome, are powerful tools to assess genetic risk for type 1 diabetes. PS have strong predictive performance in European (EUR) populations. However, their accuracy often declines in non-European (non-EUR) populations, due to differences in genetic architecture and underrepresentation of diverse ancestries in genome-wide association studies (GWAS) [2,3]. Recently, several novel type 1 diabetes PS were developed. In this study, we evaluated established and novel type 1 diabetes PS across ancestries and assessed whether newer approaches improve prediction among underrepresented populations.
