## Supplementary Tables for "Novel type 1 diabetes polygenic scores improve identification of type 1 diabetes in diverse populations"

### Sheet: S Table 1
Supplementary Table 1: Breakdown of Type 1 Diabetes Cases and Controls by Cohort and Ancestry
AoU
	T1D cases	Control	Total N
ALL	868	413960	414828
EUR	563	233789	234352
AFR	159	83989	84148
AMR	125	78981	79106
non-EUR	305	180171	180476
MGBB
ALL	382	63695	64077
EUR	335	53487	53822
AFR	23	3086	3109
AMR	14	3746	3760
non-EUR	47	10208	10255
GHI
ALL	160	16616	16776
EUR	126	11789	11915
non-EUR	34	4827	4861
PMBB
ALL	290	18574	18864
EUR	199	14430	14629
non-EUR	91	4144	4235
MyCode
ALL	1082	33732	34814
EUR	922	28483	29405
non-EUR	160	5249	5409

### Sheet: S Table 2
Supplementary Table 2: Raw AUC Values in AoU and MGBB by Cohort and Ancestry
AoU
	ALL ANC		EUR		AFR		AMR		non-EUR
	AUC	95% CI	AUC	95% CI	AUC	95% CI	AUC	95% CI	AUC	95% CI
TA-PS	0.723	0.705–0.741	0.772	0.753–0.790	0.644	0.601–0.687	0.676	0.627–0.725	0.631	0.599–0.663
TA-PS (S)	0.713	0.694–0.731	0.777	0.758–0.797	0.615	0.568–0.662	0.626	0.577–0.675	0.597	0.564–0.629
T1GRS	0.763	0.746–0.780	0.813	0.796–0.831	0.621	0.576–0.666	0.726	0.681–0.770	0.663	0.633–0.694
T1D MAPS	0.801	0.786–0.817	0.857	0.841–0.874	0.676	0.632–0.719	0.737	0.687–0.787	0.699	0.667–0.731
T1D GRS2	0.784	0.766–0.802	0.864	0.848–0.880	0.66	0.616–0.704	0.73	0.680–0.781	0.647	0.614–0.680
T1D GRS2'	0.776	0.758–0.794	0.856	0.840–0.873	0.647	0.601–0.693	0.715	0.665–0.765	0.642	0.608–0.675
T1D GRSHLA	0.727	0.709–0.746	0.776	0.756–0.796	0.591	0.544–0.638	0.695	0.644–0.745	0.637	0.603–0.670
MGBB
TA-PS	0.768	0.746 - 0.790	0.778	0.756 - 0.800	0.764	0.659 - 0.868	0.731	0.601 - 0.862	0.693	0.615 - 0.771
TA-PS (S)	0.826	0.805 - 0.847	0.832	0.811 - 0.854	0.799	0.694 - 0.903	0.837	0.731 - 0.944	0.78	0.704 - 0.856
T1GRS	0.867	0.848 - 0.887	0.876	0.856 - 0.896	0.804	0.700 - 0.907	0.867	0.786 - 0.948	0.804	0.736 - 0.872
T1D GRS2	0.855	0.835 - 0.875	0.867	0.847 - 0.886	0.784	0.674 - 0.893	0.852	0.763 - 0.942	0.774	0.694 - 0.853
T1D GRS2'	0.85	0.830 - 0.871	0.86	0.840 - 0.881	0.788	0.676 - 0.900	0.858	0.774 - 0.942	0.781	0.703 - 0.859
T1D GRSHLA	0.733	0.707 - 0.758	0.725	0.697 - 0.753	0.751	0.650 - 0.852	0.79	0.702 - 0.878	0.787	0.727 - 0.847

### Sheet: S Table 3
Supplementary Table 3: PMBB v. Pooled Meta-Analysis from Other Three Cohorts
Meta-Analysis	PMBB Odds Ratio v. Pooled Other Three Cohorts	Wilcoxon p-value
Screening OR	0.54087	0.000322342
Diagnostic OR	0.520265	0.000322342
Lifetime Risk	0.51449	3.8147e-06

### Sheet: S Table 4
Supplementary Table 4: T1D MAPS Odds Ratio for Screening (T1D v. Controls)
(A) All Ancestries
			Screening OR
T1D MAPS Score	Percentile (overall)	Percentile (among T1D cases)	GHI	MyCode	All of Us	Meta-analysis (CI)
<12.113	0.0%-45.3%	0%-5%	0.147	0.1186	0.1428	0.13 (0.11-0.15)
12.113-12.757	45.3%-58.3%	5%-10%	0.2976	0.2938	0.4379	0.35 (0.29-0.41)
12.757-13.280	58.3%-68.5%	10%-15%	0.4109	0.5316	0.4928	0.51 (0.44-0.60)
13.280-13.702	68.5%-76.1%	15%-20%	0.6032	0.7673	0.6251	0.72 (0.61-0.83)
13.702-13.982	76.1%-80.6%	20%-25%	1.5484	0.9751	0.7037	0.94 (0.79-1.12)
13.982-14.307	80.6%-85.2%	25%-30%	1.5329	1.2566	1.4251	1.33 (1.15-1.54)
14.307-14.629	85.2%-89.0%	30%-35%	1.1738	1.6922	1.6451	1.64 (1.42-1.91)
14.692-14.820	89.0%-91.0%	35%-40%	1.7019	2.511	1.7839	2.23 (1.87-2.67)
14.820-14.974	91.0%-92.4%	40%-45%	3.0052	2.3611	1.8551	2.24 (1.82-2.76)
14.974-15.130	92.4%-93.7%	45%-50%	2.5505	2.9901	2.753	2.88 (2.37-3.51)
15.130-15.311	93.7%-94.9%	50%-55%	8.4006	3.4683	2.7784	3.64 (3.04-4.37)
15.311-15.524	94.9%-96.2%	55%-60%	3.7332	4.5804	4.4092	4.46 (3.77-5.29)
15.524-15.688	96.2%-96.9%	60%-65%	7.2963	5.8081	4.2579	5.36 (4.41-6.51)
15.688-15.870	96.9%-97.7%	65%-70%	5.7933	6.9264	4.6221	6.05 (4.96-7.37)
15.870-16.070	97.7%-98.3%	70%-75%	5.5803	9.8354	5.87	8.26 (6.85-9.95)
16.070-16.301	98.3%-98.8%	75%-80%	4.5824	9.8903	7.9734	8.91 (7.32-10.8)
16.301-16.526	98.8%-99.2%	80%-85%	6.2064	12.1326	11.1773	11.5 (9.31-14.1)
16.526-16.859	99.2%-99.6%	85%-90%	16.1455	14.3985	12.0761	13.5 (11.0-16.5)
16.859-17.182	99.6%-99.8%	90%-95%	5.7994	22.7791	14.7776	18.7 (14.7-23.8)
>17.182	99.8%-100%	95%-100%	35.4786	35.7484	21.8765	29.1 (23.6-35.8)
			Screening OR
T1D MAPS Score	Percentile (overall)	Percentile (among T1D cases)	GHI	MyCode	All of Us	Meta-analysis (CI)
<12.113	0.0%-45.3%	0%-5%	0.147	0.118568	0.14281	0.13 (0.11-0.15)
12.113-15.130	45.3%-93.7%	5%-50%	0.791106	0.841072	0.787207	0.82 (0.76-0.89)
15.130-16.301	93.7%-98.8%	50%-80%	7.68616	7.39426	5.59653	6.76 (6.20-7.37)
>16.301	98.8%-100%	80%-100%	13.072	20.6715	15.9915	18.3 (16.4-20.5)
>16.859	99.6%-100%	90%-100%	17.83	30.16	19	24.6 (21.0-28.8)
(B) EUR Ancestry
			Screening OR
T1D MAPS Score	Percentile (overall)	Percentile (among T1D cases)	All of Us
<12.113	0.0%-48.9%	0.0%-7.1%	0.145114
12.113-15.130	48.9%-94.3%	7.1%-50.6%	0.957054
15.130-16.301	94.3%-98.9%	50.6%-78.5%	6.20315
>16.301	98.9%-100%	78.5%-100%	19.9944
>16.859	99.8%-100%	90.2%-100%	27.0285
(C) non-EUR Ancestry
			Screening OR
T1D MAPS Score	Percentile (overall)	Percentile (among T1D cases)	All of Us
<12.113	0.0%-27.2%	0.0%-11.1%	0.409824
12.113-15.130	27.2%-90.1%	11.1%-64.9%	0.853663
15.130-16.301	90.1%-98.3%	64.9%-89.2%	2.97756
>16.301	98.3%-100%	89.2%-100%	6.50665
>16.859	99.4%-100%	95.1%-100%	8.38304
(D) AFR Ancestry
			Screening OR
T1D MAPS Score	Percentile (overall)	Percentile (among T1D cases)	All of Us
<12.113	0.0%-25.2%	0.0%-11.3%	0.448796
12.113-15.130	25.2%-88.6%	11.3%-67.9%	0.892469
15.130-16.301	88.6%-97.6%	67.9%-90.6%	2.52407
>16.301	97.6%-100%	90.6%-100%	3.96175
>16.859	99.1%-100%	94.3%-100%	6.02547
(E) AMR Ancestry
			Screening OR
T1D MAPS Score	Percentile (overall)	Percentile (among T1D cases)	All of Us
<12.113	0.0%-30.5%	0.0%-10.4%	0.340803
12.113-15.130	30.5%-93.1%	10.4%-61.6%	0.817595
15.130-16.301	93.1%-99.1%	61.6%-85.6%	4.01513
>16.301	99.1%-100%	85.6%-100%	16.2941
>16.859	99.7%-100%	95.2%-100%	19.3423

### Sheet: S Table 5
Supplementary Table 5: T1D MAPS Odds Ratio for Diagnosis (T1D v. T2D)
(A) All Ancestries
			Diagnostic OR
T1D MAPS Score	Percentile (overall)	Percentile (among T1D cases)	GHI	MyCode	All of Us	Meta-analysis (CI)
<12.113	0.0%-45.3%	0%-5%	0.1529	0.1197	0.1561	0.13 (0.12-0.15)
12.113-12.757	45.3%-58.3%	5%-10%	0.3019	0.2875	0.4192	0.34 (0.28-0.40)
12.757-13.280	58.3%-68.5%	10%-15%	0.4275	0.5215	0.4717	0.50 (0.43-0.59)
13.280-13.702	68.5%-76.1%	15%-20%	0.6075	0.7986	0.6164	0.73 (0.63-0.85)
13.702-13.982	76.1%-80.6%	20%-25%	1.5306	0.9851	0.6849	0.94 (0.79-1.12)
13.982-14.307	80.6%-85.2%	25%-30%	1.3179	1.2912	1.3048	1.30 (1.12-1.51)
14.307-14.629	85.2%-89.0%	30%-35%	1.052	1.6798	1.6292	1.62 (1.40-1.88)
14.692-14.820	89.0%-91.0%	35%-40%	1.7489	2.5395	1.764	2.24 (1.87-2.69)
14.820-14.974	91.0%-92.4%	40%-45%	2.5689	2.4481	1.7147	2.21 (1.79-2.74)
14.974-15.130	92.4%-93.7%	45%-50%	2.4062	2.9757	2.6033	2.81 (2.30-3.44)
15.130-15.311	93.7%-94.9%	50%-55%	8.9136	3.5518	2.8069	3.66 (3.03-4.42)
15.311-15.524	94.9%-96.2%	55%-60%	4.4111	4.3331	4.2371	4.30 (3.61-5.13)
15.524-15.688	96.2%-96.9%	60%-65%	9.6625	5.6647	4.0363	5.24 (4.28-6.43)
15.688-15.870	96.9%-97.7%	65%-70%	5.7829	6.1525	4.4237	5.53 (4.50-6.80)
15.870-16.070	97.7%-98.3%	70%-75%	5.3385	9.7035	5.6693	8.08 (6.62-9.85)
16.070-16.301	98.3%-98.8%	75%-80%	3.3121	8.3216	7.6404	7.85 (6.38-9.66)
16.301-16.526	98.8%-99.2%	80%-85%	8.5469	11.4914	11.5792	11.4 (9.12-14.3)
16.526-16.859	99.2%-99.6%	85%-90%	17.4267	11.824	11.673	11.9 (9.60-14.9)
16.859-17.182	99.6%-99.8%	90%-95%	19.7296	17.7247	15.9853	17.1 (13.1-22.2)
>17.182	99.8%-100%	95%-100%	26.7949	37.9591	20.9078	29.1 (22.8-37.2)
			Diagnostic OR
T1D MAPS Score	Percentile (overall)	Percentile (among T1D cases)	GHI	MyCode	All of Us	Meta-analysis (CI)
<12.113	0.0%-45.3%	<5%	0.152852	0.119665	0.156135	0.13 (0.12-0.15)
12.113-15.130	45.3%-93.7%	5-50%	0.748658	0.844878	0.728167	0.80 (0.74-0.86)
15.130-16.301	93.7%-98.8%	50-80%	8.17082	7.05247	5.42332	6.52 (5.96-7.13)
>16.301	98.8%-100%	>80%	16.621	18.2987	16.0849	17.3 (15.3-19.6)
>16.859	99.6%-100%	>90%	25.27	26.94	19.31	23.6 (19.7-28.2)
(B) EUR Ancestry
			Diagnostic OR
T1D MAPS Score	Percentile (overall)	Percentile (among T1D cases)	All of Us
<12.113	0.0%-48.9%	0.0%-7.1%	0.14706
12.113-15.130	48.9%-94.3%	7.1%-50.6%	0.945073
15.130-16.301	94.3%-98.9%	50.6%-78.5%	6.08302
>16.301	98.9%-100%	78.5%-100%	20.3232
>16.859	99.8%-100%	90.2%-100%	31.7843
(C) non-EUR Ancestry
			Diagnostic OR
T1D MAPS Score	Percentile (overall)	Percentile (among T1D cases)	All of Us
<12.113	0.0%-27.2%	0.0%-11.1%	0.420833
12.113-15.130	27.2%-90.1%	11.1%-64.9%	0.840442
15.130-16.301	90.1%-98.3%	64.9%-89.2%	3.0541
>16.301	98.3%-100%	89.2%-100%	6.81427
>16.859	99.4%-100%	95.1%-100%	8.24177
(D) AFR Ancestry
			Diagnostic OR
T1D MAPS Score	Percentile (overall)	Percentile (among T1D cases)	All of Us
<12.113	0.0%-25.2%	0.0%-11.3%	0.459911
12.113-15.130	25.2%-88.6%	11.3%-67.9%	0.878162
15.130-16.301	88.6%-97.6%	67.9%-90.6%	2.61502
>16.301	97.6%-100%	90.6%-100%	4.15676
>16.859	99.1%-100%	94.3%-100%	5.7187
(E) AMR Ancestry
			Diagnostic OR
T1D MAPS Score	Percentile (overall)	Percentile (among T1D cases)	All of Us
<12.113	0.0%-30.5%	0.0%-10.4%	0.355359
12.113-15.130	30.5%-93.1%	10.4%-61.6%	0.803278
15.130-16.301	93.1%-99.1%	61.6%-85.6%	3.85654
>16.301	99.1%-100%	85.6%-100%	18.6583
>16.859	99.7%-100%	95.2%-100%	27.9874

### Sheet: S Table 6
Supplementary Table 6: Lifetime Risk for T1D
(A) All Ancestries
		Lifetime Risk
T1D MAPS Score	Percentile (among T1D cases)	GHI	MyCode	All of Us	Meta-analysis (CI)
12.1127	0.05	0.004192	0.004596	0.0045	0.44% (0.40%-0.50%)
12.7574	0.1	0.004991	0.005606	0.0054	0.54% (0.46%-0.62%)
13.2799	0.15	0.006127	0.00689	0.0065	0.65% (0.57%-0.75%)
13.7018	0.2	0.007674	0.008476	0.0079	0.81% (0.71%-0.92%)
13.9816	0.25	0.008448	0.009935	0.0091	0.92% (0.76%-1.12%)
14.3066	0.3	0.010028	0.012189	0.0107	1.11% (0.87%-1.41%)
14.6293	0.35	0.013003	0.015166	0.0127	1.37% (1.05%-1.78%)
14.8198	0.4	0.015284	0.017132	0.0144	1.56% (1.21%-2.02%)
14.9737	0.45	0.016817	0.019334	0.0161	1.75% (1.32%-2.30%)
15.1296	0.5	0.019195	0.021814	0.0177	1.96% (1.44%-2.66%)
15.3108	0.55	0.018147	0.025281	0.0202	2.15% (1.42%-3.25%)
15.5238	0.6	0.021575	0.029622	0.0227	2.49% (1.59%-3.89%)
15.688	0.65	0.02189	0.033522	0.0254	2.74% (1.62%-4.61%)
15.8703	0.7	0.024076	0.038276	0.0291	3.13% (1.81%-5.38%)
16.0695	0.75	0.027199	0.042972	0.0335	3.60% (2.15%-5.97%)
16.3006	0.8	0.034894	0.050695	0.0386	4.29% (2.59%-7.01%)
16.526	0.85	0.046807	0.059374	0.0422	4.97% (2.78%-8.73%)
16.8593	0.9	0.049503	0.07751	0.0502	6.08% (2.77%-12.8%)
17.1822	0.95	0.094336	0.093241	0.0591	7.71% (3.32%-16.9%)
		Lifetime Risk
T1D MAPS Score	Percentile (among T1D cases)	GHI	MyCode	All of Us	Meta-analysis (CI)
12.1127	0.05	0.004192	0.004596	0.0045	0.44% (0.40%-0.50%)
15.1296	0.5	0.019195	0.021814	0.0177	1.96% (1.44%-2.66%)
16.3006	0.8	0.034894	0.050695	0.0386	4.29% (2.59%-7.01%)
16.8593	0.9	0.049503	0.07751	0.0502	6.08% (2.77%-12.8%)
(B) EUR Ancestry
		Lifetime Risk
T1D MAPS Score	Percentile (among T1D cases)	All of Us
12.1127	0.071048	0.00544674
15.1296	0.506217	0.0259802
16.3006	0.78508	0.0567495
16.8593	0.902309	0.0752124
(C) non-EUR Ancestry
		Lifetime Risk
T1D MAPS Score	Percentile (among T1D cases)	All of Us
12.1127	0.111475	0.00365912
15.1296	0.64918	0.0106448
16.3006	0.891803	0.0192027
16.8593	0.95082	0.0246041
(D) AFR Ancestry
		Lifetime Risk
T1D MAPS Score	Percentile (among T1D cases)	All of Us
12.1127	0.113208	0.00355585
15.1296	0.679245	0.00843081
16.3006	0.90566	0.0117806
16.8593	0.943396	0.0178079
(E) AMR Ancestry
		Lifetime Risk
T1D MAPS Score	Percentile (among T1D cases)	All of Us
12.1127	0.104	0.00386517
15.1296	0.616	0.0165618
16.3006	0.856	0.0467378
16.8593	0.952	0.0550004
